# Epigenomic profiling of the infrapatellar fat pad in osteoarthritis

**DOI:** 10.1101/2023.05.22.23290348

**Authors:** Peter Kreitmaier, Young-Chan Park, Diane Swift, Arthur Gilly, J Mark Wilkinson, Eleftheria Zeggini

**Affiliations:** Technical University of Munich (TUM) and Klinikum Rechts der Isar, TUM School of Medicine, Ismaninger Str. 22, 81675 Munich, Germany; Graduate School of Experimental Medicine, TUM School of Medicine, Technical University of Munich, 81675 Munich, Germany; Institute of Translational Genomics, Helmholtz Zentrum München, German Research Center for Environmental Health, 85764 Neuherberg, Germany; Department of Oncology and Metabolism, The University of Sheffield, Sheffield S10 2RX, UK

**Author notes:** joint corresponding author Correspondence.

**Keywords:** DNA methylation, osteoarthritis, infrapatellar fat pad, methylation QTL, EWAS

## Abstract

Osteoarthritis is a prevalent, complex disease of the joints, and affects multiple intra-articular tissues. Here, we have examined genome-wide DNA methylation profiles of primary infrapatellar fat pad and matched blood samples from 70 osteoarthritis patients undergoing total knee replacement surgery. Comparing the DNA methylation profiles between these tissues reveal widespread epigenetic differences. We produce the first genome-wide methylation quantitative trait locus (mQTL) map of fat pad, and make the resource available to the wider community. Using two-sample Mendelian randomization and colocalization analyses, we resolve osteoarthritis GWAS signals and provide insights into the molecular mechanisms underpinning disease aetiopathology. Our findings provide the first view of the epigenetic landscape of infrapatellar fat pad primary tissue in osteoarthritis.
