## Supplementary material for "Epigenomic profiling of the infrapatellar fat pad in osteoarthritis": Table S2

### Sheet: Table_S2
Table S2. List of colocalising (Posterior Probability > 80%) OA GWAS and mQTL signals in fat pad tissue
cpg	cpg_pos	gwas_lead_snp	gwas_lead_snp_rs	nvariants	coloc_region_chr	coloc_region_start	coloc_region_end	PP0	PP1	PP2	PP3	PP4	gwas_signal	dist_cpg_leadsnp	cpg_gene	gwas_trait		cpg: Probe ID of the methylation site cpg_pos: Position of methylation site (hg38) gwas_lead_snp: Lead SNP of the colocalising GWAS signal gwas_lead_snp_rs: Rsid of lead SNP of the colocalising GWAS signal nvariants: Number of included variants in coloc test coloc_region_chr: Chromosome of genomic region in which colocalisation was performed coloc_region_start: Starting position of genomic region…
cg15373332	114173564	chr9:114153934	rs72760655	4680	9	113173564	115173564	0	4e-06	8.1e-05	0.012122	0.987793	92	19630	COL27A1	koa
cg01030629	142425831	chr5:142430373	rs10038860	3816	5	141425831	143425831	0	0.000122	0	0.016165	0.983713	73	4542	SPRY4-AS1	koa
cg16740022	142426441	chr5:142430373	rs10038860	3817	5	141426441	143426441	0	0.000122	0	0.016187	0.983691	73	3932	SPRY4-AS1	koa
cg15672022	142426207	chr5:142430373	rs10038860	3814	5	141426207	143426207	0	0.000143	1e-06	0.019209	0.980646	73	4166	SPRY4-AS1	koa
cg01100316	1744409	chr4:1748760	rs7680647	4472	4	744409	2744409	0	0.000411	0	0.040237	0.959352	69	4351	TACC3	koa
cg17729365	10643944	chr19:10635088	rs2163832	3853	19	9643944	11643944	0	0.000132	0	0.041437	0.958431	44	8856	SLC44A2	koa
cg04703221	69933160	chr16:69921787	rs34195470	2533	16	68933160	70933160	0	0	0	0.055393	0.944607	37	11373	MIR140;WWP2	koa
cg05456662	50424073	chr15:50467231	rs4380013	4126	15	49424073	51424073	0	6.1e-05	0	0.070281	0.929658	30	43158	USP8	koa
cg10239804	48104587	chr12:48026431	rs7967762	4895	12	47104587	49104587	0	3.9e-05	0	0.077142	0.922819	25	78156	PFKM;SENP1	koa
cg04878480	48012099	chr12:48026431	rs7967762	5058	12	47012099	49012099	0	4.1e-05	0	0.082063	0.917896	25	14332	AC004801.4;AC004801.5	koa
cg01701297	50462696	chr15:50467231	rs4380013	4110	15	49462696	51462696	0	8.3e-05	0	0.096936	0.902981	30	4535	RNA5SP395;USP8	koa
cg10169515	123222989	chr12:123248222	rs753350451	3088	12	122222989	124222989	0	4.8e-05	0	0.141775	0.858177	20	25233	MPHOSPH9	koa
cg01150736	219476017	chr1:219484661	rs2791549	4449	1	218476017	220476017	0	0.000289	4.7e-05	0.190857	0.808807	6	8644		koa
cg15373332	114173564	chr9:114173416	rs7023177	4680	9	113173564	115173564	0	3e-06	3.9e-05	0.005348	0.994609	92	148	COL27A1	tkr
cg10239804	48104587	chr12:48026431	rs7967762	4895	12	47104587	49104587	0	1.3e-05	0	0.082529	0.917459	25	78156	PFKM;SENP1	tkr
cg04878480	48012099	chr12:48026431	rs7967762	5058	12	47012099	49012099	0	1.3e-05	0	0.084031	0.915957	25	14332	AC004801.4;AC004801.5	tkr
cg17669802	35387551	chr20:35437976	rs143384	2472	20	34387551	36387551	0	0	6e-06	0.098799	0.901196	54	50425	UQCC1	tkr
cg12031962	58061651	chr15:58037896	rs4144005	4638	15	57061651	59061651	0	1.7e-05	0	0.101636	0.898347	31	23755	ALDH1A2	tkr
cg01100316	1744409	chr4:1688915	rs4865462	4470	4	744409	2744409	0	4.7e-05	0	0.139232	0.860722	69	55494	TACC3	tkr
cg08668585	57955405	chr15:58037896	rs4144005	4698	15	56955405	58955405	0	2.4e-05	1.8e-05	0.144443	0.855515	31	82491	ALDH1A2	tkr
