## Supplementary material for "Epigenomic profiling of the infrapatellar fat pad in osteoarthritis": Table S3

### Sheet: Table_S3
Table S3. List of significant Mendelian randomization results, reporting putative causal effects of fat pad methylation sites on OA GWAS traits in joint tissues
outcome	exposure (msite)	method	nsnp	b	se	pval	chr (msite)	pos (msite)	gene (msite)	SNP	beta.outcome	se.outcome	beta.exposure	se.exposure			outcome: GWAS trait used as outcome (kneeoa: knee osteoarthritis, tkr: total knee replacement) exposure(msite): ID of the methylation siteused as exposure in the MR approach method: Used MR method nsnp: Number of snps used as Instrument variable b: Putative effect of methylation on osteoarthritis. Effect is estimated by the MR model. se: Standard error of b pval: P-value of putative effect of met…
kneeoa	cg01030110	Wald ratio	1	-0.0430694	0.00755911	1.21453e-08	chr12	123043880	PITPNM2	rs4148856	0.049	0.0086	-1.1377	0.09676
kneeoa	cg01030629	Wald ratio	1	-0.0371638	0.00661248	1.90678e-08	chr5	142425831	SPRY4-AS1	rs28538668	0.0444	0.0079	-1.19471	0.0985437
kneeoa	cg01100316	Wald ratio	1	0.061517	0.0108559	1.45602e-08	chr4	1744409	TACC3	rs7680647	0.0442	0.0078	0.7185	0.0986962
tkr	cg01100316	Wald ratio	1	0.10341	0.0176757	4.90411e-09	chr4	1744409	TACC3	rs7680647	0.0743	0.0127	0.7185	0.0986962
kneeoa	cg01472075	Wald ratio	1	-0.033233	0.00666512	6.16067e-07	chr16	69951024	CLEC18A	rs2270843	0.0359	0.0072	-1.08025	0.0762277
kneeoa	cg01701297	Wald ratio	1	-0.0547521	0.00925122	3.25153e-09	chr15	50462696	RNA5SP395;USP8	rs62016940	0.058	0.0098	-1.05932	0.133066
kneeoa	cg03270340	Inverse variance weighted	2	-0.0431744	0.00822041	1.5037e-07	chr6	28923427	TRIM27	rs34676049||rs1233480	0.0453||0.0565	0.0137||0.0137	-1.18278||-1.17411	0.213234||0.177975
kneeoa	cg04012857	Inverse variance weighted	2	0.0502969	0.00889166	1.54365e-08	chr6	30112628	TRIM31;TRIM31-AS1	rs3130116||rs9257566	0.055||0.0538	0.0137||0.0135	1.08703||1.076	0.223271||0.199257
kneeoa	cg04703221	Wald ratio	1	-0.0627606	0.0092295	1.04619e-11	chr16	69933160	MIR140;WWP2	rs12932286	0.0544	0.008	-0.866786	0.120269
tkr	cg04703221	Wald ratio	1	-0.0784507	0.0156901	5.73303e-07	chr16	69933160	MIR140;WWP2	rs12932286	0.068	0.0136	-0.866786	0.120269
kneeoa	cg04878480	Wald ratio	1	0.0394927	0.00678445	5.84781e-09	chr12	48012099	AC004801.4;AC004801.5	rs4760611	0.0553	0.0095	1.40026	0.189569
tkr	cg04878480	Wald ratio	1	0.0709154	0.0118549	2.20512e-09	chr12	48012099	AC004801.4;AC004801.5	rs4760611	0.0993	0.0166	1.40026	0.189569
kneeoa	cg05220160	Wald ratio	1	-0.0609737	0.00905654	1.66706e-11	chr20	35606159	FER1L4	rs224416	0.0579	0.0086	-0.94959	0.167349
tkr	cg05220160	Wald ratio	1	-0.0961468	0.0157963	1.15286e-09	chr20	35606159	FER1L4	rs224416	0.0913	0.015	-0.94959	0.167349
kneeoa	cg05456662	Wald ratio	1	0.0574452	0.00975485	3.88801e-09	chr15	50424073	USP8	rs62016938	0.0583	0.0099	1.01488	0.129336
kneeoa	cg06586775	Inverse variance weighted	2	-0.0388973	0.00603041	1.11711e-10	chr20	35617071	SPAG4	rs58029146||rs6058227	0.0411||0.0623	0.0098||0.0126	-1.17131||-1.44834	0.239147||0.226956
kneeoa	cg07945879	Inverse variance weighted	2	-0.0406055	0.00741403	4.32974e-08	chr6	30911896	AL669830.1;GTF2H4	rs3117574||rs3129973	0.0522||0.0521	0.0135||0.0134	-1.21915||-1.34248	0.194263||0.186887
tkr	cg08668585	Wald ratio	1	0.0836496	0.013337	3.5644e-10	chr15	57955405	ALDH1A2	rs10851633	0.0784	0.0125	0.937243	0.157863
kneeoa	cg09905438	Wald ratio	1	-0.0508162	0.00977763	2.02331e-07	chr2	99451731	REV1	rs7589365	0.0369	0.0071	-0.726147	0.144327
kneeoa	cg10169515	Wald ratio	1	-0.0348285	0.00622193	2.17213e-08	chr12	123222989	MPHOSPH9	rs2950537	0.0487	0.0087	-1.39828	0.103249
kneeoa	cg10239804	Wald ratio	1	-0.0494293	0.00849147	5.84781e-09	chr12	48104587	PFKM;SENP1	rs4760611	0.0553	0.0095	-1.11877	0.170925
tkr	cg10239804	Wald ratio	1	-0.0887582	0.0148377	2.20512e-09	chr12	48104587	PFKM;SENP1	rs4760611	0.0993	0.0166	-1.11877	0.170925
kneeoa	cg10552870	Wald ratio	1	0.0374387	0.00704388	1.06617e-07	chr12	48009964	AC004801.4;AC004801.5	rs10875721	0.0388	0.0073	1.03636	0.122861
tkr	cg11475788	Inverse variance weighted	2	-0.0850284	0.0167326	3.74268e-07	chr11	790761	CEND1;SLC25A22	rs7107271||rs10902207	0.0437||0.0539	0.0123||0.0147	-0.560253||-0.568754	0.0766963||0.11517
tkr	cg12031962	Wald ratio	1	0.0718047	0.0114485	3.5644e-10	chr15	58061651	ALDH1A2	rs10851633	0.0784	0.0125	1.09185	0.124953
kneeoa	cg12381317	Wald ratio	1	0.0314128	0.00601873	1.79719e-07	chr12	48106738	PFKM;SENP1	rs4760612	0.0381	0.0073	1.21288	0.0902019
kneeoa	cg13189555	Wald ratio	1	0.0568279	0.0111818	3.73104e-07	chr16	71338251		rs4788812	0.0371	0.0073	0.652848	0.116601
kneeoa	cg13536696	Wald ratio	1	0.0713617	0.0103256	4.80872e-12	chr20	35956434	CNBD2;SCAND1	rs224368	0.0622	0.009	0.871616	0.157547
tkr	cg13536696	Wald ratio	1	0.0938487	0.0173241	6.05333e-08	chr20	35956434	CNBD2;SCAND1	rs224368	0.0818	0.0151	0.871616	0.157547
kneeoa	cg14387502	Wald ratio	1	-0.0490069	0.00657502	9.0904e-14	chr20	35599760	FER1L4	rs224424	0.0641	0.0086	-1.30798	0.156172
tkr	cg14387502	Wald ratio	1	-0.0787474	0.0114681	6.57194e-12	chr20	35599760	FER1L4	rs224424	0.103	0.015	-1.30798	0.156172
kneeoa	cg14885781	Wald ratio	1	0.054141	0.00873242	5.64632e-10	chr20	36163005	EPB41L1	rs6121073	0.0589	0.0095	1.0879	0.150624
tkr	cg14885781	Wald ratio	1	0.0902656	0.0150749	2.12692e-09	chr20	36163005	EPB41L1	rs6121073	0.0982	0.0164	1.0879	0.150624
kneeoa	cg15373332	Wald ratio	1	0.0615834	0.00986914	4.37571e-10	chr9	114173564	COL27A1	rs12552028	0.0468	0.0075	0.759945	0.138257
tkr	cg15373332	Wald ratio	1	0.104481	0.0168433	5.53528e-10	chr9	114173564	COL27A1	rs12552028	0.0794	0.0128	0.759945	0.138257
tkr	cg15671450	Inverse variance weighted	2	0.0503544	0.00953266	1.27574e-07	chr6	29927339	HCG4B;HLA-K	rs1611607||rs1264324	0.0782||0.0641	0.0183||0.0203	1.41187||1.4429	0.112154||0.288171
kneeoa	cg15672022	Wald ratio	1	-0.0809252	0.0143988	1.90678e-08	chr5	142426207	SPRY4-AS1	rs28538668	0.0444	0.0079	-0.548655	0.0889698
kneeoa	cg16097074	Wald ratio	1	0.0501695	0.00809186	5.64632e-10	chr20	35947796	PHF20	rs6121073	0.0589	0.0095	1.17402	0.146257
tkr	cg16097074	Wald ratio	1	0.0836442	0.0139691	2.12692e-09	chr20	35947796	PHF20	rs6121073	0.0982	0.0164	1.17402	0.146257
kneeoa	cg16740022	Wald ratio	1	-0.0449738	0.0080021	1.90678e-08	chr5	142426441	SPRY4-AS1	rs28538668	0.0444	0.0079	-0.987241	0.0988929
kneeoa	cg17107561	Wald ratio	1	0.0689204	0.0136886	4.78139e-07	chr11	76790439	TSKU	rs7942337	0.0433	0.0086	0.628261	0.130809
kneeoa	cg17669802	Wald ratio	1	-0.0798244	0.00854426	9.41163e-21	chr20	35387551	UQCC1	rs143383	0.0682	0.0073	-0.854375	0.134129
tkr	cg17669802	Wald ratio	1	-0.113533	0.0148647	2.20973e-14	chr20	35387551	UQCC1	rs143383	0.097	0.0127	-0.854375	0.134129
kneeoa	cg17729365	Wald ratio	1	-0.057122	0.00997994	1.04238e-08	chr19	10643944	SLC44A2	rs3843750	0.0435	0.0076	-0.761528	0.103356
kneeoa	cg21771125	Wald ratio	1	0.0552873	0.0108684	3.63855e-07	chr6	33181270	COL11A2	rs3117003	0.0585	0.0115	1.05811	0.186356
kneeoa	cg22110654	Inverse variance weighted	2	0.0266101	0.00535936	6.86448e-07	chr6	31083867		rs1150757||rs3130574	0.0483||0.0453	0.0135||0.0129	1.53684||1.90711	0.185197||0.123306
kneeoa	cg26826207	Wald ratio	1	0.0502733	0.00928695	6.18622e-08	chr20	35292550	FAM83C	rs2425052	0.0406	0.0075	0.807585	0.136759
