## Supplementary material for "Epigenomic profiling of the infrapatellar fat pad in osteoarthritis": Table S4

### Sheet: Table_S4
Table S4. List of 15 methylation sites that were identified in the colocalisation as well as Mendelian randomization approach.
cpg	cpg_chr	cpg_pos	cpg_gene
cg01030629	chr5	142425831	SPRY4-AS1
cg01100316	chr4	1744409	TACC3
cg01701297	chr15	50462696	RNA5SP395;USP8
cg04703221	chr16	69933160	MIR140;WWP2
cg04878480	chr12	48012099	AC004801.4;AC004801.5
cg05456662	chr15	50424073	USP8
cg08668585	chr15	57955405	ALDH1A2
cg10169515	chr12	123222989	MPHOSPH9
cg10239804	chr12	48104587	PFKM;SENP1
cg12031962	chr15	58061651	ALDH1A2
cg15373332	chr9	114173564	COL27A1
cg15672022	chr5	142426207	SPRY4-AS1
cg16740022	chr5	142426441	SPRY4-AS1
cg17669802	chr20	35387551	UQCC1
cg17729365	chr19	10643944	SLC44A2
